# A Modified Mediterranean Ketogenic Diet mitigates modifiable risk factors of Alzheimer’s Disease: a serum and CSF-based metabolic analysis

**DOI:** 10.1101/2023.11.27.23298990

**Authors:** Annalise Schweickart, Richa Batra, Bryan J. Neth, Cameron Martino, Liat Shenhav, Anru R. Zhang, Pixu Shi, Naama Karu, Kevin Huynh, Peter J. Meikle, Leyla Schimmel, Amanda Hazel Dilmore, Kaj Blennow, Henrik Zetterberg, Colette Blach, Pieter C Dorrestein, Rob Knight, Alzheimer’s Gut Microbiome Project Consortium, Suzanne Craft, Rima Kaddurah-Daouk, Jan Krumsiek

## Abstract

Alzheimer’s disease (AD) is influenced by a variety of modifiable risk factors, including a person’s dietary habits. While the ketogenic diet (KD) holds promise in reducing metabolic risks and potentially affecting AD progression, only a few studies have explored KD’s metabolic impact, especially on blood and cerebrospinal fluid (CSF). Our study involved participants at risk for AD, either cognitively normal or with mild cognitive impairment. The participants consumed both a modified Mediterranean-ketogenic diet (MMKD) and the American Heart Association diet (AHAD) for 6 weeks each, separated by a 6-week washout period. We employed nuclear magnetic resonance (NMR)-based metabolomics to profile serum and CSF and metagenomics profiling on fecal samples. While the AHAD induced no notable metabolic changes, MMKD led to significant alterations in both serum and CSF. These changes included improved modifiable risk factors, like increased HDL-C and reduced BMI, reversed serum metabolic disturbances linked to AD such as a microbiome-mediated increase in valine levels, and a reduction in systemic inflammation. Additionally, the MMKD was linked to increased amino acid levels in the CSF, a breakdown of branched-chain amino acids (BCAAs), and decreased valine levels. Importantly, we observed a strong correlation between metabolic changes in the CSF and serum, suggesting a systemic regulation of metabolism. Our findings highlight that MMKD can improve AD-related risk factors, reverse some metabolic disturbances associated with AD, and align metabolic changes across the blood-CSF barrier.
