## Supplemental Table 2 for "A Modified Mediterranean Ketogenic Diet mitigates modifiable risk factors of Alzheimer’s Disease: a serum and CSF-based metabolic analysis"

### Sheet: keto csf
Biomarker_name	Group	Subgroup	name	model	prepost_estimate	prepost_std_error	prepost_df	prepost_statistic	prepost_p_value	prepost_adj_p	prepost_lfc_ci_upper	prepost_lfc_ci_mean	prepost_lfc_ci_lower	diagnosis_estimate	diagnosis_std_error	diagnosis_df	diagnosis_statistic	diagnosis_p_value	diagnosis_adj_p	prepost:diagnosis_estimate	prepost:diagnosis_std_error	prepost:diagnosis_df	prepost:diagnosis_statistic	prepost:diagnosis_p_value	prepost:diagnosis_adj_p	age_estimate	age_std_error	age_df	age_statistic	age_p_value	age_adj_p	sex_estimate	sex_std_error	sex_df	sex_statistic	sex_p_value	sex_adj_p	Plot Annotation
Isoleucine	Amino acids	Branched-chain amino acids	Ile	metabolite ~ prepost + diagnosis + age + sex + prepost:diagnosis + (1|subjectID)	1.39485	0.193973	17	7.19094	1.51001e-06	1.05701e-05	0.763449	0.594439	0.425429	-0.21628	0.353864	21.3341	-0.611193	0.547529	0.975369	-0.553439	0.298932	17	-1.85139	0.0815655	0.325153	0.0136084	0.0250661	15	0.542903	0.595172	0.877096	-0.867884	0.353606	15	-2.45438	0.0268097	0.187668	Amino acids
Tyrosine	Amino acids	Aromatic amino acids	Tyr	metabolite ~ prepost + diagnosis + age + sex + prepost:diagnosis + (1|subjectID)	1.66114	0.244845	17	6.78446	3.18574e-06	1.78402e-05	0.837249	0.624082	0.410915	0.216001	0.352648	25.7836	0.612512	0.545564	0.975369	-0.89445	0.377331	17	-2.37046	0.0298547	0.325153	0.011356	0.0232833	15	0.48773	0.632793	0.885418	-0.544728	0.328457	15	-1.65845	0.117986	0.440666	Amino acids
Phenylalanine	Amino acids	Aromatic amino acids	Phe	metabolite ~ prepost + diagnosis + age + sex + prepost:diagnosis + (1|subjectID)	1.46702	0.27457	17	5.34295	5.38164e-05	0.000215266	0.67006	0.478833	0.287606	0.173809	0.382274	26.596	0.45467	0.653036	0.975369	-0.732784	0.423141	17	-1.73177	0.101419	0.325153	0.00408299	0.0248817	15	0.164096	0.871846	0.91125	-0.642102	0.351005	15	-1.82933	0.0872982	0.407391	Amino acids
Glutamine	Amino acids		Gln	metabolite ~ prepost + diagnosis + age + sex + prepost:diagnosis + (1|subjectID)	-0.822025	0.213804	17	-3.84475	0.00129838	0.00264577	-0.0937132	-0.158454	-0.223194	0.314218	0.458896	19.3925	0.684726	0.501619	0.975369	0.0213282	0.329494	17	0.0647302	0.949144	0.976116	0.00379424	0.0334713	15	0.113358	0.91125	0.91125	-0.452392	0.472178	15	-0.958096	0.353203	0.742125	Amino acids
Valine	Amino acids	Branched-chain amino acids	Val	metabolite ~ prepost + diagnosis + age + sex + prepost:diagnosis + (1|subjectID)	-0.733402	0.310939	17	-2.35867	0.0305722	0.0475568	-0.174978	-0.373594	-0.57221	0.0186415	0.4347	26.4953	0.0428836	0.966116	0.975369	-0.478511	0.479189	17	-0.998586	0.331998	0.580996	0.0328183	0.0283453	15	1.15781	0.265047	0.69992	-0.0282467	0.399866	15	-0.0706405	0.944617	0.944744	Amino acids
Histidine	Amino acids		His	metabolite ~ prepost + diagnosis + age + sex + prepost:diagnosis + (1|subjectID)	-0.6085	0.284263	17	-2.14062	0.0470939	0.0694015	-0.164154	-0.342502	-0.520849	-0.151964	0.433388	24.5122	-0.350642	0.728852	0.975369	-0.725323	0.438079	17	-1.65569	0.116126	0.325153	-0.0170313	0.0292245	15	-0.582775	0.568703	0.877096	-0.0905144	0.412269	15	-0.219552	0.82918	0.928681	Amino acids
Leucine	Amino acids	Branched-chain amino acids	Leu	metabolite ~ prepost + diagnosis + age + sex + prepost:diagnosis + (1|subjectID)	-0.590177	0.335195	17	-1.76069	0.096267	0.124977	-0.117351	-0.27396	-0.430569	-0.0559933	0.394259	30.7149	-0.142022	0.88799	0.975369	-0.979689	0.516571	17	-1.89652	0.0750161	0.325153	0.0128704	0.0232784	15	0.55289	0.588484	0.877096	-0.302811	0.328387	15	-0.922116	0.371062	0.742125	Amino acids
Lysine	Amino acids		Lys	metabolite ~ prepost + diagnosis + age + sex + prepost:diagnosis + (1|subjectID)	0.45298	0.277841	17	1.63035	0.121413	0.147807	0.22594	0.0767533	-0.0724338	0.804929	0.475502	22.3241	1.6928	0.104405	0.681897	-0.525549	0.428182	17	-1.2274	0.236399	0.468629	-0.0375958	0.0331803	15	-1.13308	0.274968	0.69992	0.0329888	0.468073	15	0.070478	0.944744	0.944744	Amino acids
Alanine	Amino acids		Ala	metabolite ~ prepost + diagnosis + age + sex + prepost:diagnosis + (1|subjectID)	-0.204824	0.266467	17	-0.768665	0.452639	0.506956	-0.0190082	-0.142864	-0.266719	0.015749	0.458492	22.2352	0.0343495	0.972905	0.975369	-0.755312	0.410653	17	-1.8393	0.0834034	0.325153	0.0222992	0.0320368	15	0.696051	0.497041	0.877096	-0.701148	0.451942	15	-1.55141	0.141643	0.440666	Amino acids
Fructose	Dietary metabolites		Fructose	metabolite ~ prepost + diagnosis + age + sex + prepost:diagnosis + (1|subjectID)	-0.630814	0.249653	17	-2.52677	0.0217228	0.0380148	-0.125491	-0.245303	-0.365115	-0.56248	0.374891	24.839	-1.50038	0.146121	0.681897	-0.468121	0.384741	17	-1.21672	0.240334	0.468629	-0.00391259	0.025146	15	-0.155595	0.878427	0.91125	-1.04975	0.354734	15	-2.95925	0.00974843	0.187668	Dietary metabolites
Ascorbate	Dietary metabolites		Ascorbate	metabolite ~ prepost + diagnosis + age + sex + prepost:diagnosis + (1|subjectID)	0.0701015	0.202368	17	0.346406	0.733288	0.760447	0.0738061	0.0221228	-0.0295605	-0.116613	0.525664	17.8874	-0.22184	0.826952	0.975369	0.15544	0.31187	17	0.498412	0.624581	0.828876	0.0149337	0.0392308	15	0.380663	0.70879	0.885418	-0.226888	0.553428	15	-0.409968	0.687625	0.862402	Dietary metabolites
Creatinine	Fluid balance		Creatinine	metabolite ~ prepost + diagnosis + age + sex + prepost:diagnosis + (1|subjectID)	-0.451393	0.240113	17	-1.87992	0.0773694	0.108317	-0.0156879	-0.0630343	-0.110381	0.323478	0.441204	21.2314	0.73317	0.471473	0.975369	-0.110503	0.37004	17	-0.298623	0.768847	0.880349	-0.0611384	0.0313013	15	-1.95322	0.0697072	0.411356	-0.440969	0.441566	15	-0.998647	0.333804	0.742125	ATP Cycle
Myo-Inositol	Glycolysis related metabolites		Myo-Inositol	metabolite ~ prepost + diagnosis + age + sex + prepost:diagnosis + (1|subjectID)	1.61012	0.212611	32	7.57311	1.25924e-08	3.52588e-07	3.49546	2.89747	2.29949	-0.365686	0.236618	32	-1.54547	0.132066	0.681897	0.0762495	0.327655	32	0.232713	0.817467	0.880349	0.034579	0.0133423	32	2.59168	0.0142719	0.245194	0.102485	0.18822	32	0.544498	0.589874	0.825823	Glycolysis
Lactate	Glycolysis related metabolites		Lactate	metabolite ~ prepost + diagnosis + age + sex + prepost:diagnosis + (1|subjectID)	0.629179	0.157043	17	4.00641	0.000914424	0.00213507	0.202522	0.128369	0.0542154	-0.940098	0.349452	19.0539	-2.69021	0.0144685	0.405117	-0.409904	0.24202	17	-1.69368	0.108568	0.325153	0.0532754	0.0256195	15	2.07948	0.0551401	0.411356	-0.509219	0.361414	15	-1.40896	0.179238	0.501867	Glycolysis
Glucose	Glycolysis related metabolites		Glucose	metabolite ~ prepost + diagnosis + age + sex + prepost:diagnosis + (1|subjectID)	0.690958	0.278869	17	2.47771	0.0240173	0.039558	0.161764	0.0714359	-0.0188919	-0.157545	0.480722	22.2047	-0.327725	0.74619	0.975369	-0.756286	0.429766	17	-1.75976	0.0964293	0.325153	0.0135454	0.0336056	15	0.403071	0.692583	0.885418	0.0778132	0.474073	15	0.164138	0.871814	0.938877	Glycolysis
Citrate	Glycolysis related metabolites		Citrate	metabolite ~ prepost + diagnosis + age + sex + prepost:diagnosis + (1|subjectID)	-0.23511	0.177686	17	-1.32318	0.203298	0.237182	-0.0307029	-0.0864158	-0.142129	0.0575539	0.479655	17.6567	0.11999	0.905846	0.975369	-0.588237	0.273833	17	-2.14816	0.0464064	0.325153	0.0335556	0.0359248	15	0.93405	0.365072	0.786308	0.393568	0.50679	15	0.776591	0.449474	0.791294	Glycolysis
Pyruvate	Glycolysis related metabolites		Pyruvate	metabolite ~ prepost + diagnosis + age + sex + prepost:diagnosis + (1|subjectID)	-0.1278	0.224542	17	-0.56916	0.576691	0.621052	0.0283209	-0.0764171	-0.181155	0.439483	0.491132	19.2116	0.894837	0.381949	0.975369	-0.315536	0.346042	17	-0.911843	0.374601	0.582713	0.0457202	0.0359207	15	1.27281	0.22246	0.69992	-0.343077	0.506732	15	-0.677038	0.508689	0.791294	Glycolysis
Acetate	Ketone bodies		Acetate	metabolite ~ prepost + diagnosis + age + sex + prepost:diagnosis + (1|subjectID)	-0.157551	0.0900444	17	-1.74971	0.0981965	0.124977	0.0160486	-0.0246125	-0.0652737	-0.0572948	0.388049	15.9917	-0.147648	0.884466	0.975369	0.164898	0.138768	17	1.1883	0.251051	0.468629	0.0796339	0.0298368	15	2.66898	0.0175139	0.245194	-1.07537	0.420907	15	-2.55488	0.0219844	0.187668	Ketone bodies
3-Hydroxybutyrate	Ketone bodies		bOHbutyrate	metabolite ~ prepost + diagnosis + age + sex + prepost:diagnosis + (1|subjectID)	-0.0686534	0.452772	32	-0.151629	0.880432	0.880432	0.329871	-0.117727	-0.565326	0.01568	0.503899	32	0.0311174	0.975369	0.975369	-0.318388	0.697769	32	-0.456295	0.65126	0.828876	-0.00397021	0.0284136	32	-0.139729	0.88975	0.91125	0.0900166	0.400829	32	0.224576	0.823737	0.928681	Ketone bodies
3-Hydroxyisobutyrate	Miscellaneous		bOHisobutyrate	metabolite ~ prepost + diagnosis + age + sex + prepost:diagnosis + (1|subjectID)	1.66915	0.228931	32	7.29106	2.75152e-08	3.85213e-07	1.37491	1.10939	0.843871	-0.0542164	0.254782	32	-0.212795	0.832836	0.975369	0.0106453	0.352807	32	0.0301733	0.976116	0.976116	0.0222753	0.0143665	32	1.5505	0.130856	0.523425	0.211362	0.202668	32	1.0429	0.304811	0.742125	BCAA Metabolism
Urea	Miscellaneous		Urea	metabolite ~ prepost + diagnosis + age + sex + prepost:diagnosis + (1|subjectID)	1.73879	0.188036	17	9.2471	4.81513e-08	4.49413e-07	0.797991	0.673843	0.549694	0.18501	0.290324	24.247	0.637252	0.529932	0.975369	-0.269425	0.289783	17	-0.929746	0.365518	0.582713	0.00698561	0.0196609	15	0.355305	0.727308	0.885418	-0.17454	0.277356	15	-0.629301	0.538619	0.793755	Other
Formate	Miscellaneous		Formate	metabolite ~ prepost + diagnosis + age + sex + prepost:diagnosis + (1|subjectID)	1.6549	0.251222	17	6.5874	4.61228e-06	2.1524e-05	0.683528	0.542158	0.400788	0.304846	0.317589	29.0262	0.959875	0.345046	0.975369	-0.309462	0.387159	17	-0.799316	0.435134	0.609187	0.0198718	0.0196758	15	1.00996	0.328528	0.766565	0.105807	0.277565	15	0.381197	0.708402	0.862402	Other
3-Hydroxyisovalerate	Miscellaneous		bOHisovalerate	metabolite ~ prepost + diagnosis + age + sex + prepost:diagnosis + (1|subjectID)	1.48715	0.284256	17	5.23171	6.76771e-05	0.00023687	1.56823	1.14546	0.722688	0.120136	0.378312	27.7219	0.317559	0.753199	0.975369	-0.557896	0.438068	17	-1.27354	0.219966	0.468629	0.0284777	0.0241052	15	1.18139	0.25584	0.69992	-0.142677	0.340052	15	-0.419574	0.680744	0.862402	BCAA Metabolism
2-Hydroxybutyrate	Miscellaneous		aOHbutyrate	metabolite ~ prepost + diagnosis + age + sex + prepost:diagnosis + (1|subjectID)	1.10672	0.220769	17	5.01304	0.00010663	0.000331738	0.617531	0.47493	0.33233	-0.189187	0.363733	22.9852	-0.520125	0.60795	0.975369	0.0899672	0.340228	17	0.264432	0.794626	0.880349	0.0483562	0.0251249	15	1.92463	0.0734564	0.411356	-0.672032	0.354436	15	-1.89606	0.0773837	0.407391	BCAA Metabolism
2-Ketoisovalerate	Miscellaneous		aKetoisovalerate	metabolite ~ prepost + diagnosis + age + sex + prepost:diagnosis + (1|subjectID)	0.74167	0.166397	17	4.45724	0.000346006	0.000968817	0.307031	0.204318	0.101605	-0.81576	0.415287	18.1497	-1.96433	0.0649933	0.606604	-0.439087	0.256434	17	-1.71228	0.105024	0.325153	0.0053634	0.0308686	15	0.173749	0.864386	0.91125	-0.676144	0.435462	15	-1.5527	0.141335	0.440666	BCAA Metabolism
Creatine	Miscellaneous		Creatine	metabolite ~ prepost + diagnosis + age + sex + prepost:diagnosis + (1|subjectID)	1.25235	0.31261	17	4.0061	0.000915032	0.00213507	0.626456	0.442734	0.259011	0.733677	0.362591	30.994	2.02343	0.0517251	0.606604	-0.183057	0.481765	17	-0.379972	0.708671	0.86273	-0.0139066	0.0211792	15	-0.656617	0.521374	0.877096	-0.204973	0.298775	15	-0.686045	0.503152	0.791294	ATP Cycle	https://doi.org/10.1152/physrev.2000.80.3.1107
2-Hydroxyisovalerate	Miscellaneous		aOHisovalerate	metabolite ~ prepost + diagnosis + age + sex + prepost:diagnosis + (1|subjectID)	0.744517	0.19408	17	3.83614	0.00132289	0.00264577	0.1876	0.126712	0.0658236	-0.213948	0.473496	18.31	-0.451847	0.656686	0.975369	-0.248155	0.299097	17	-0.829681	0.418218	0.609187	0.0245763	0.035109	15	0.700001	0.494641	0.877096	0.347938	0.495281	15	0.702505	0.493123	0.791294	BCAA Metabolism
Mannose	Miscellaneous		Mannose	metabolite ~ prepost + diagnosis + age + sex + prepost:diagnosis + (1|subjectID)	0.700471	0.226658	17	3.09044	0.00663917	0.0123931	0.792643	0.563461	0.334279	-0.138643	0.372652	23.0233	-0.372045	0.713262	0.975369	0.524571	0.349303	17	1.50177	0.151504	0.385647	0.0433036	0.0257258	15	1.68327	0.113013	0.523425	-0.953844	0.362913	15	-2.6283	0.018997	0.187668	Other

### Sheet: aha csf
Biomarker_name	Group	Subgroup	name	model	prepost_estimate	prepost_std_error	prepost_df	prepost_statistic	prepost_p_value	prepost_adj_p	prepost_lfc_ci_upper	prepost_lfc_ci_mean	prepost_lfc_ci_lower	diagnosis_estimate	diagnosis_std_error	diagnosis_df	diagnosis_statistic	diagnosis_p_value	diagnosis_adj_p	prepost:diagnosis_estimate	prepost:diagnosis_std_error	prepost:diagnosis_df	prepost:diagnosis_statistic	prepost:diagnosis_p_value	prepost:diagnosis_adj_p	age_estimate	age_std_error	age_df	age_statistic	age_p_value	age_adj_p	sex_estimate	sex_std_error	sex_df	sex_statistic	sex_p_value	sex_adj_p
Formate	Miscellaneous		Formate	metabolite ~ prepost + diagnosis + age + sex + prepost:diagnosis + (1|subjectID)	0.648863	0.229721	17	2.82457	0.0116847	0.327171	0.256044	0.170008	0.0839722	0.50068	0.461324	20.0979	1.08531	0.290631	0.996913	0.141654	0.354024	17	0.400125	0.694048	0.838408	0.0310535	0.0332923	15	0.932754	0.365719	0.659192	0.390979	0.469653	15	0.832486	0.418192	0.731836
Lysine	Amino acids		Lys	metabolite ~ prepost + diagnosis + age + sex + prepost:diagnosis + (1|subjectID)	0.418156	0.225881	17	1.85122	0.0815899	0.571129	0.162777	0.048436	-0.065905	1.08753	0.472152	19.6599	2.30335	0.0323214	0.301666	-0.609559	0.348106	17	-1.75107	0.097955	0.543702	0.000125229	0.0342994	15	0.00365105	0.997135	0.997135	0.571256	0.48386	15	1.18062	0.256136	0.574074
Leucine	Amino acids	Branched-chain amino acids	Leu	metabolite ~ prepost + diagnosis + age + sex + prepost:diagnosis + (1|subjectID)	-0.738131	0.402645	32	-1.83321	0.0760894	0.571129	0.0770339	-0.0646109	-0.206256	-0.208243	0.448111	32	-0.464713	0.645283	0.996913	1.00106	0.620517	32	1.61326	0.116508	0.543702	-0.0307062	0.0252678	32	-1.21523	0.233169	0.624371	-0.528508	0.356452	32	-1.48269	0.14794	0.574074
Valine	Amino acids	Branched-chain amino acids	Val	metabolite ~ prepost + diagnosis + age + sex + prepost:diagnosis + (1|subjectID)	-0.724678	0.349189	17	-2.07532	0.0534481	0.571129	-0.0470017	-0.182847	-0.318692	0.022808	0.440472	29.0811	0.0517807	0.959057	0.996913	-0.0130632	0.538136	17	-0.0242749	0.980916	0.992324	0.0580201	0.0272534	15	2.12892	0.05024	0.406847	-0.147782	0.384462	15	-0.384386	0.706087	0.868013
Lactate	Glycolysis related metabolites		Lactate	metabolite ~ prepost + diagnosis + age + sex + prepost:diagnosis + (1|subjectID)	-0.219487	0.132652	17	-1.65461	0.116347	0.651545	0.0114672	-0.0445526	-0.100572	-1.00671	0.42621	16.8313	-2.36201	0.0304985	0.301666	0.127599	0.20443	17	0.624168	0.540804	0.838408	0.0449824	0.0323357	15	1.39111	0.184484	0.624371	-0.526432	0.456158	15	-1.15405	0.266535	0.574074
Citrate	Glycolysis related metabolites		Citrate	metabolite ~ prepost + diagnosis + age + sex + prepost:diagnosis + (1|subjectID)	-0.256492	0.174472	17	-1.47011	0.159798	0.745726	-0.0313319	-0.0844334	-0.137535	0.0129372	0.493688	17.4006	0.0262053	0.979392	0.996913	-0.522302	0.268879	17	-1.94252	0.068828	0.543702	0.0235657	0.0371229	15	0.634802	0.535121	0.713495	0.285628	0.523692	15	0.545411	0.593489	0.868013
Alanine	Amino acids		Ala	metabolite ~ prepost + diagnosis + age + sex + prepost:diagnosis + (1|subjectID)	-0.258857	0.331488	17	-0.780895	0.445603	0.897705	0.0217436	-0.112475	-0.246694	-0.00188553	0.482569	25.5355	-0.00390727	0.996913	0.996913	-0.431418	0.510857	17	-0.844497	0.410119	0.838408	0.00587342	0.031996	15	0.183567	0.856811	0.941571	-0.634624	0.451367	15	-1.406	0.180099	0.574074
Glutamine	Amino acids		Gln	metabolite ~ prepost + diagnosis + age + sex + prepost:diagnosis + (1|subjectID)	-0.0800063	0.181624	17	-0.440505	0.665121	0.897705	0.0321562	-0.00615338	-0.0444629	0.563721	0.482835	17.7461	1.16752	0.258448	0.996913	0.0821061	0.279901	17	0.29334	0.772813	0.838408	0.0356182	0.036113	15	0.986297	0.339631	0.659192	-0.430125	0.509446	15	-0.844299	0.411766	0.731836
Histidine	Amino acids		His	metabolite ~ prepost + diagnosis + age + sex + prepost:diagnosis + (1|subjectID)	-0.136618	0.334464	17	-0.408469	0.688029	0.897705	0.0600908	-0.104554	-0.269198	-0.250532	0.478572	25.9381	-0.523499	0.605071	0.996913	-0.478828	0.515444	17	-0.928961	0.365913	0.838408	-0.00424643	0.0315134	15	-0.13475	0.894601	0.941571	-0.646839	0.444559	15	-1.45501	0.166273	0.574074
Phenylalanine	Amino acids	Aromatic amino acids	Phe	metabolite ~ prepost + diagnosis + age + sex + prepost:diagnosis + (1|subjectID)	-0.256983	0.375238	17	-0.684853	0.502668	0.897705	0.176516	-0.00950124	-0.195519	0.383638	0.453057	30.1404	0.846777	0.403793	0.996913	0.537842	0.57828	17	0.930071	0.365354	0.838408	0.0387788	0.0272579	15	1.42266	0.175297	0.624371	-0.455792	0.384526	15	-1.18533	0.254325	0.574074
Tyrosine	Amino acids	Aromatic amino acids	Tyr	metabolite ~ prepost + diagnosis + age + sex + prepost:diagnosis + (1|subjectID)	-0.0914188	0.306977	17	-0.297804	0.769462	0.897705	0.113225	-0.0275624	-0.168349	0.408113	0.474139	24.2394	0.860746	0.397812	0.996913	-0.00461901	0.473083	17	-0.00976365	0.992324	0.992324	0.0247026	0.0321129	15	0.769242	0.453693	0.659192	-0.695126	0.453015	15	-1.53444	0.14574	0.574074
Ascorbate	Dietary metabolites		Ascorbate	metabolite ~ prepost + diagnosis + age + sex + prepost:diagnosis + (1|subjectID)	0.0705078	0.230771	17	0.305531	0.763671	0.897705	0.0543081	-0.00797769	-0.0702634	-0.109816	0.519927	18.9439	-0.211214	0.834976	0.996913	-0.278461	0.355642	17	-0.782982	0.444409	0.838408	0.0159648	0.0381813	15	0.418132	0.681775	0.867714	-0.228133	0.538622	15	-0.423549	0.677905	0.868013
Fructose	Dietary metabolites		Fructose	metabolite ~ prepost + diagnosis + age + sex + prepost:diagnosis + (1|subjectID)	-0.240336	0.32793	17	-0.732888	0.473612	0.897705	0.103006	-0.0488717	-0.20075	-0.380054	0.472199	25.7894	-0.804859	0.428259	0.996913	0.180012	0.505375	17	0.356196	0.726076	0.838408	0.0421243	0.0311735	15	1.35129	0.196634	0.624371	-0.654189	0.439763	15	-1.4876	0.157576	0.574074
Creatinine	Fluid balance		Creatinine	metabolite ~ prepost + diagnosis + age + sex + prepost:diagnosis + (1|subjectID)	-0.232411	0.272222	17	-0.853753	0.405112	0.897705	0.0339112	-0.0195264	-0.0729639	0.425543	0.476291	21.9652	0.893453	0.3813	0.996913	0.182916	0.419523	17	0.436011	0.668315	0.838408	-0.0411149	0.0334174	15	-1.23035	0.237514	0.624371	-0.170542	0.471418	15	-0.361763	0.722574	0.868013
Glucose	Glycolysis related metabolites		Glucose	metabolite ~ prepost + diagnosis + age + sex + prepost:diagnosis + (1|subjectID)	-0.137813	0.148476	17	-0.928183	0.366305	0.897705	-0.030859	-0.0943897	-0.15792	-0.201371	0.495375	16.6912	-0.406502	0.689539	0.996913	-0.671945	0.228817	17	-2.93661	0.009218	0.258104	-0.00442962	0.0376662	15	-0.117602	0.907943	0.941571	-0.0895168	0.531356	15	-0.168469	0.868465	0.925096
Pyruvate	Glycolysis related metabolites		Pyruvate	metabolite ~ prepost + diagnosis + age + sex + prepost:diagnosis + (1|subjectID)	0.118312	0.0984602	17	1.20162	0.245984	0.897705	0.0522444	0.00198805	-0.0482684	0.434367	0.520764	15.6511	0.834095	0.416777	0.996913	-0.26538	0.151737	17	-1.74895	0.0983315	0.543702	0.0298491	0.0402628	15	0.741358	0.469925	0.659192	-0.118022	0.567986	15	-0.20779	0.838187	0.925096
Myo-Inositol	Glycolysis related metabolites		Myo-Inositol	metabolite ~ prepost + diagnosis + age + sex + prepost:diagnosis + (1|subjectID)	-0.158381	0.24584	17	-0.644243	0.528016	0.897705	0.210345	-0.0550598	-0.320465	-1.07609	0.414349	22.5834	-2.59706	0.016252	0.301666	0.186642	0.378865	17	0.492634	0.628573	0.838408	0.0442198	0.0287986	15	1.53548	0.145487	0.624371	0.0545425	0.406261	15	0.134255	0.894986	0.925096
3-Hydroxybutyrate	Ketone bodies		bOHbutyrate	metabolite ~ prepost + diagnosis + age + sex + prepost:diagnosis + (1|subjectID)	-0.151034	0.395858	17	-0.381536	0.707532	0.897705	0.234954	-0.152842	-0.540638	-0.0748291	0.504709	28.8121	-0.148262	0.883169	0.996913	-0.219127	0.610059	17	-0.35919	0.723876	0.838408	-0.0232469	0.0314239	15	-0.739785	0.470851	0.659192	-0.147705	0.443296	15	-0.333198	0.743597	0.868013
3-Hydroxyisobutyrate	Miscellaneous		bOHisobutyrate	metabolite ~ prepost + diagnosis + age + sex + prepost:diagnosis + (1|subjectID)	-0.294606	0.319161	17	-0.923064	0.36889	0.897705	0.150552	-0.0935248	-0.337601	-0.0746022	0.502019	23.8686	-0.148604	0.883114	0.996913	0.24518	0.49186	17	0.498475	0.624537	0.838408	0.0404201	0.0342021	15	1.1818	0.255682	0.624371	0.160493	0.482488	15	0.332637	0.744012	0.868013
3-Hydroxyisovalerate	Miscellaneous		bOHisovalerate	metabolite ~ prepost + diagnosis + age + sex + prepost:diagnosis + (1|subjectID)	-0.31274	0.27267	17	-1.14696	0.267286	0.897705	0.135194	-0.0930377	-0.32127	0.187269	0.496353	21.3654	0.37729	0.70968	0.996913	0.325475	0.420212	17	0.774549	0.449246	0.838408	0.0404636	0.0351427	15	1.15141	0.267587	0.624371	-0.248115	0.495757	15	-0.500477	0.624002	0.868013
2-Hydroxybutyrate	Miscellaneous		aOHbutyrate	metabolite ~ prepost + diagnosis + age + sex + prepost:diagnosis + (1|subjectID)	-0.107957	0.232901	17	-0.463533	0.648862	0.897705	0.126066	0.00225305	-0.12156	-0.137889	0.45835	20.3353	-0.300838	0.766593	0.996913	0.272298	0.358925	17	0.75865	0.458452	0.838408	0.0716373	0.0329596	15	2.17349	0.0461696	0.406847	-0.477031	0.46496	15	-1.02596	0.321171	0.642343
2-Hydroxyisovalerate	Miscellaneous		aOHisovalerate	metabolite ~ prepost + diagnosis + age + sex + prepost:diagnosis + (1|subjectID)	-0.0867228	0.182126	17	-0.476169	0.640016	0.897705	0.0227376	-0.0241332	-0.0710041	-0.157809	0.455906	18.1292	-0.346144	0.733219	0.996913	-0.142644	0.280675	17	-0.508218	0.617831	0.838408	0.0267488	0.0338984	15	0.789087	0.442356	0.659192	0.969292	0.478204	15	2.02694	0.060826	0.574074
2-Ketoisovalerate	Miscellaneous		aKetoisovalerate	metabolite ~ prepost + diagnosis + age + sex + prepost:diagnosis + (1|subjectID)	-0.061469	0.206155	17	-0.298169	0.769188	0.897705	0.070661	-0.0531833	-0.177028	-0.799779	0.470135	18.8395	-1.70117	0.105358	0.590005	-0.183857	0.317706	17	-0.578701	0.57038	0.838408	-0.00956546	0.0345795	15	-0.276622	0.785846	0.928485	-0.567573	0.487812	15	-1.16351	0.262799	0.574074
Creatine	Miscellaneous		Creatine	metabolite ~ prepost + diagnosis + age + sex + prepost:diagnosis + (1|subjectID)	0.132498	0.387763	17	0.341698	0.736766	0.897705	0.195919	-0.0156114	-0.227142	0.854739	0.47384	29.859	1.80386	0.0813523	0.569466	-0.421807	0.597583	17	-0.705856	0.489839	0.838408	-0.0247039	0.02874	15	-0.859564	0.403558	0.659192	0.180979	0.405434	15	0.446383	0.661698	0.868013
Isoleucine	Amino acids	Branched-chain amino acids	Ile	metabolite ~ prepost + diagnosis + age + sex + prepost:diagnosis + (1|subjectID)	0.064443	0.284172	17	0.226775	0.823303	0.922099	0.199215	0.0531266	-0.0929623	-0.213302	0.476035	22.6895	-0.448081	0.658344	0.996913	0.231356	0.437938	17	0.528285	0.60413	0.838408	0.0307015	0.0330322	15	0.929442	0.367377	0.659192	-0.824029	0.465984	15	-1.76836	0.0973264	0.574074
Acetate	Ketone bodies		Acetate	metabolite ~ prepost + diagnosis + age + sex + prepost:diagnosis + (1|subjectID)	0.0128403	0.120207	17	0.106818	0.916184	0.976889	0.0494821	-0.00263034	-0.0547428	-0.0332815	0.396362	16.7337	-0.0839673	0.934079	0.996913	-0.0529356	0.185251	17	-0.28575	0.778522	0.838408	0.0821685	0.0301175	15	2.72827	0.0155511	0.406847	-0.980493	0.424866	15	-2.30777	0.0356841	0.574074
Urea	Miscellaneous		Urea	metabolite ~ prepost + diagnosis + age + sex + prepost:diagnosis + (1|subjectID)	0.0102959	0.33815	17	0.0304477	0.976065	0.976889	0.168678	0.0290583	-0.110561	0.347501	0.506793	24.8818	0.685688	0.49925	0.996913	0.236785	0.521124	17	0.454373	0.655308	0.838408	0.00894679	0.0339696	15	0.263377	0.795844	0.928485	0.0458168	0.479208	15	0.0956094	0.925096	0.925096
Mannose	Miscellaneous		Mannose	metabolite ~ prepost + diagnosis + age + sex + prepost:diagnosis + (1|subjectID)	-0.00685862	0.233302	17	-0.0293981	0.976889	0.976889	0.335845	0.140487	-0.0548711	-0.0252086	0.443319	20.775	-0.0568634	0.955197	0.996913	0.701034	0.359542	17	1.9498	0.0678914	0.543702	0.064963	0.0316684	15	2.05135	0.058121	0.406847	-0.552381	0.446745	15	-1.23646	0.2353	0.574074
